# Combination of Antidepressants and Antipsychotics as A Novel Treatment Option for Psychosis in Alzheimer’s Disease

**DOI:** 10.1101/2023.01.24.23284970

**Authors:** Peihao Fan, Lang Zeng, Ying Ding, Julia Kofler, Jonathan Silverstein, Joshua Krivinko, Robert A Sweet, Lirong Wang

**Affiliations:** Computational Chemical Genomics Screening Center, Department of Pharmaceutical Sciences/School of Pharmacy, University of Pittsburgh, Pittsburgh, USA; Graduate School of Public Health, University of Pittsburgh, Pittsburgh, USA; Division of Neuropathology, Department of Pathology, University of Pittsburgh Medical Center, Pittsburgh, USA; Department of Biomedical Informatics, School of Medicine, University of Pittsburgh, Pittsburgh, USA; Department of Psychiatry, University of Pittsburgh, School of Medicine, Pittsburgh, PA; UPMC Endowed Professor in Psychiatric Neuroscience, Professor of Neurology and Clinical and Translational Science, 3811 O’Hara Street, Pittsburgh, PA 15213; Computational Chemical Genomics Screening Center, Department of Pharmaceutical Sciences/School of Pharmacy, University of Pittsburgh, 6456 Salk Hall, 3501 Terrace Street, Pittsburgh, PA 15213

## Abstract

**Background:** Psychotic symptoms are reported as one of the most common complications of Alzheimer’s disease (AD), affecting approximately half of AD patients, in whom they are associated with more rapid deterioration and increased mortality. Empiric treatments, namely first and second-generation antipsychotics, confer modest efficacy in AD patients with psychosis (AD+P) and themselves increase mortality. A recent genome-wide meta-analysis and early clinical trials suggest the use and beneficial effects of antidepressants among AD+P patients. This motivates our rationale for exploring their potential as a novel combination therapy option amongst these patients.

**Methods:** We included University of Pittsburgh Medical Center (UPMC) electronic medical records (EMRs) of 10,260 AD patients from January 2004 and October 2019 in our study. Survival analysis was performed to assess the effects of the combination of antipsychotics and antidepressants on the mortality of these patients. To provide more valuable insights on the hidden mechanisms of the combinatorial therapy, a protein-protein interaction (PPI) network representing AD+P was built, and network analysis methods were used to quantify the efficacy of these drugs on AD+P. An indicator score combining the measurements on the separation between drugs and the proximity between the drugs and AD+P was used to measure the effect of an antipsychotic-antidepressant drug pair against AD+P.

**Results:** Our survival analyses replicated that antipsychotic usage is strongly associated with increased mortality in AD patients while the co-administration of antidepressants with antipsychotics showed a significant beneficial effect in reducing mortality. Our network analysis showed that the targets of antipsychotics and antidepressants are well-separated, and antipsychotics and antidepressants have similar proximity scores to AD+P. Eight drug pairs, including some popular recommendations like Aripiprazole/Sertraline and other pairs not reported previously like Iloperidone/Maprotiline showed higher than average indicator scores which suggest their potential in treating AD+P via strong synergetic effects as seen in our study.

**Conclusion:** Our proposed combinations of antipsychotics and antidepressants therapy showed a strong superiority over current antipsychotics treatment for AD+P. The observed beneficial effects can be further strengthened by optimizing drug-pair selection based on our systems pharmacology analysis.
