## Supplemental Table 1 for "Combination of Antidepressants and Antipsychotics as A Novel Treatment Option for Psychosis in Alzheimer’s Disease"

### Sheet: Sheet1
Antipsychotics	Antidepressants	count
Quetiapine	Sertraline	408
Quetiapine	Citalopram	372
Haloperidol	Sertraline	367
Haloperidol	Citalopram	355
Risperidone	Citalopram	346
Risperidone	Sertraline	342
Haloperidol	Mirtazapine	299
Haloperidol	Trazodone	280
Quetiapine	Trazodone	274
Quetiapine	Escitalopram	269
Quetiapine	Mirtazapine	242
Risperidone	Trazodone	224
Haloperidol	Escitalopram	221
Risperidone	Mirtazapine	210
Risperidone	Escitalopram	200
Olanzapine	Citalopram	169
Olanzapine	Sertraline	157
Olanzapine	Mirtazapine	146
Olanzapine	Trazodone	138
Quetiapine	Venlafaxine	109
Aripiprazole	Sertraline	38
Note: The co-administration of a given drug pair is defined by the overlap of their drug effect in the unit of month. Co-administration of a drug pair will only be count once if it's for the same patients.
