## Supplemental Table 2 for "Combination of Antidepressants and Antipsychotics as A Novel Treatment Option for Psychosis in Alzheimer’s Disease"

### Sheet: Sheet1
Characteristic	Label	Value
Total		10206
Gender, n (%)	Female	6547 (64.1)
	Male	3659 (35.9)
Age, mean (SD)		83.0 (8.3)
Race, n (%)	Black	981 (9.6)
	Others	171 (1.7)
	White	9054 (88.7)
MDD, n (%)	0	7294 (71.5)
	1	2912 (28.5)
Stroke, n (%)	0	8349 (81.8)
	1	1857 (18.2)
COPD, n (%)	0	7838 (76.8)
	1	2368 (23.2)
ASCVD, n (%)	0	7533 (73.8)
	1	2673 (26.2)
T2DM, n (%)	0	7012 (68.7)
	1	3194 (31.3)
HTN, n (%)	0	1853 (18.2)
	1	8353 (81.8)
CKD, n (%)	0	8046 (78.8)
	1	2160 (21.2)
HF, n (%)	0	7659 (75.0)
	1	2547 (25.0)
Cancer, n (%)	0	8125 (79.6)
	1	2081 (20.4)
Psychosis, n (%)	0	9154 (89.7)
	1	1052 (10.3)
AD Medication, n (%)	0	7153 (70.1)
	1	3053 (29.9)
MDD: major depressive disorder, COPD: chronic obstructive pulmonary disease, ASCVD: atherosclerotic cardiovascular disease, T2DM: type 2 diabetes, HTN: hypertension, CKD: chronic kidney disease, HF: heart failure.
