## Supplemental Table 3 for "Combination of Antidepressants and Antipsychotics as A Novel Treatment Option for Psychosis in Alzheimer’s Disease"

### Sheet: Sheet1
	Antipsychotics only	Antidepressants only	Combination	No drug
Antipsychotics only		2.947 (2.289, 3.794)	1.528(1.099, 2.123)	1.181 (0.966, 1.444)
Antidepressants only	0.339 (0.264, 0.437)		0.518 (0.382, 0.703)	0.401 (0.342, 0.469)
Combination	0.655(0.471, 0.91)	1.929 (1.422, 2.616)		0.773 (0.594, 1.007)
No drug	0.847 (0.693, 1.035)	2.495(2.13, 2.923)	1.294 (0.993, 1.684)
