## Supplemental Table 4 for "Combination of Antidepressants and Antipsychotics as A Novel Treatment Option for Psychosis in Alzheimer’s Disease"

### Sheet: Sheet1
1year					2year					3year					4year					5year					6year
covariate	exp(coef)	exp(coef) lower 95%	exp(coef) upper 95%	p	covariate	exp(coef)	exp(coef) lower 95%	exp(coef) upper 95%	p	covariate	exp(coef)	exp(coef) lower 95%	exp(coef) upper 95%	p	covariate	exp(coef)	exp(coef) lower 95%	exp(coef) upper 95%	p	covariate	Hazard ratio	Hazard ratio lower 95%	Hazard ratio upper 95%	p	covariate	exp(coef)	exp(coef) lower 95%	exp(coef) upper 95%	p
Antidepressants_only	0.543	0.386	0.764	0	Antidepressants_only	0.676	0.49	0.933	0.017	Antidepressants_only	0.561	0.422	0.747	0	Antidepressants_only	0.543	0.404	0.731	0	Antidepressants_only	0.518	0.382	0.703	<0.001	Antidepressants_only	0.518	0.382	0.703	0
Antipsychotics_only	1.088	0.742	1.593	0.667	Antipsychotics_only	1.459	1.026	2.073	0.035	Antipsychotics_only	1.253	0.905	1.733	0.174	Antipsychotics_only	1.5	1.084	2.074	0.014	Antipsychotics_only	1.528	1.099	2.123	0.012	Antipsychotics_only	1.522	1.095	2.115	0.012
No_drug	0.814	0.596	1.112	0.196	No_drug	1.092	0.814	1.466	0.555	No_drug	1.027	0.798	1.323	0.834	No_drug	1.208	0.932	1.566	0.153	No_drug	1.294	0.993	1.684	0.056	No_drug	1.293	0.993	1.683	0.057
AD_Medication	0.901	0.853	0.953	0	AD_Medication	0.902	0.853	0.953	0	AD_Medication	0.904	0.855	0.955	0	AD_Medication	0.906	0.857	0.958	0	AD_Medication	0.906	0.857	0.958	0.001	AD_Medication	0.907	0.858	0.959	0.001
ASCVD	1.13	1.055	1.21	0	ASCVD	1.132	1.057	1.212	0	ASCVD	1.132	1.057	1.212	0	ASCVD	1.131	1.056	1.211	0	ASCVD	1.135	1.059	1.215	<0.001	ASCVD	1.133	1.058	1.213	0
Age	1.051	1.048	1.055	0	Age	1.051	1.047	1.055	0	Age	1.051	1.047	1.055	0	Age	1.051	1.047	1.055	0	Age	1.051	1.047	1.055	<0.001	Age	1.051	1.047	1.054	0
CKD	1.309	1.231	1.392	0	CKD	1.305	1.227	1.388	0	CKD	1.307	1.229	1.39	0	CKD	1.309	1.231	1.392	0	CKD	1.304	1.226	1.386	<0.001	CKD	1.309	1.231	1.392	0
COPD	1.168	1.101	1.24	0	COPD	1.173	1.106	1.245	0	COPD	1.168	1.101	1.239	0	COPD	1.168	1.1	1.239	0	COPD	1.175	1.107	1.247	<0.001	COPD	1.169	1.102	1.241	0
Cancer	1.082	1.017	1.151	0.012	Cancer	1.084	1.02	1.153	0.01	Cancer	1.085	1.02	1.154	0.009	Cancer	1.088	1.023	1.157	0.008	Cancer	1.088	1.023	1.158	0.007	Cancer	1.089	1.024	1.158	0.007
GENDER_CODE	1.4	1.328	1.476	0	GENDER_CODE	1.4	1.328	1.476	0	GENDER_CODE	1.399	1.327	1.475	0	GENDER_CODE	1.398	1.327	1.474	0	GENDER_CODE[T.Male]	1.404	1.332	1.48	<0.001	GENDER_CODE	1.398	1.326	1.474	0
HF	1.419	1.337	1.505	0	HF	1.417	1.336	1.504	0	HF	1.417	1.336	1.504	0	HF	1.417	1.335	1.503	0	HF	1.411	1.33	1.497	<0.001	HF	1.414	1.333	1.5	0
HTN	1.007	0.937	1.082	0.849	HTN	1.013	0.943	1.089	0.717	HTN	1.008	0.938	1.083	0.827	HTN	1.007	0.937	1.082	0.841	HTN	1.004	0.935	1.08	0.905	HTN	1.007	0.937	1.082	0.859
MDD	1.147	1.086	1.213	0	MDD	1.151	1.089	1.217	0	MDD	1.154	1.091	1.219	0	MDD	1.155	1.093	1.221	0	MDD	1.156	1.094	1.222	<0.001	MDD	1.157	1.095	1.223	0
Psychosis	1.186	1.096	1.285	0	Psychosis	1.187	1.096	1.285	0	Psychosis	1.191	1.1	1.289	0	Psychosis	1.189	1.098	1.288	0	Psychosis	1.193	1.102	1.292	<0.001	Psychosis	1.192	1.101	1.29	0
Race[T.Others]	2.168	1.77	2.654	0	Race[T.Others]	2.197	1.794	2.691	0	Race[T.Others]	2.205	1.801	2.701	0	Race[T.Others]	2.227	1.818	2.727	0	Race[T.Other]	2.322	1.861	2.896	<0.001	Race[T.Others]	2.228	1.819	2.729	0
Race[T.White]	1.419	1.292	1.559	0	Race[T.White]	1.426	1.298	1.566	0	Race[T.White]	1.428	1.3	1.568	0	Race[T.White]	1.431	1.303	1.572	0	Race[T.White]	1.433	1.305	1.574	<0.001	Race[T.White]	1.434	1.306	1.575	0
Stroke	0.942	0.874	1.016	0.124	Stroke	0.938	0.869	1.011	0.094	Stroke	0.939	0.871	1.013	0.103	Stroke	0.94	0.872	1.014	0.111	Stroke	0.938	0.87	1.012	0.097	Stroke	0.94	0.871	1.014	0.108
T2DM	1.136	1.075	1.2	0	T2DM	1.132	1.071	1.196	0	T2DM	1.131	1.071	1.196	0	T2DM	1.131	1.07	1.195	0	T2DM	1.131	1.07	1.195	<0.001	T2DM	1.13	1.069	1.194	0
	1 year	2 year	3 year	4 year	5 year	6 year
Antidepressants_only	0	0.017	0	0	0	0
Antipsychotics_only	0.667	0.035	0.174	0.014	0.012	0.012
No_drug	0.196	0.555	0.834	0.153	0.056	0.057
	1 year	2 year	3 year	4 year	5 year	6 year
Antidepressants_only	0.543	0.676	0.561	0.543	0.518	0.518
Antipsychotics_only	1.088	1.459	1.253	1.5	1.528	1.522
No_drug	0.814	1.092	1.027	1.208	1.294	1.293
